# Baseline risk factors associated with immune related adverse events and atezolizumab

**DOI:** 10.1101/2022.11.16.22282410

**Authors:** Katrin Madjar, Rajat Mohindra, Gonzalo Durán-Pacheco, Rashad Rasul, Laurent Essioux, Vidya Maiya, G Scott Chandler

## Abstract

**Background:** Immune checkpoint inhibitors (ICIs) have revolutionized the treatment of cancer patients in the last decade, but immune-related adverse events (irAEs) pose significant clinical challenges. Despite advances in the management of these unique toxicities, there remains an unmet need to further characterize the patient-level drivers of irAEs in order to optimize the benefit/risk balance in patients receiving cancer immunotherapy.

**Methods:** An individual-patient data post-hoc meta-analysis was performed using data from 10,344 patients across 15 Roche sponsored clinical trials with atezolizumab in five different solid tumor types to assess the association between baseline risk factors and the time to onset of irAE. In this study, the overall analysis was conducted by treatment arm, indication, toxicity grade and irAE type, and the study design considered confounder adjustment to assess potential differences in risk factor profiles.

**Results:** This analysis demonstrates that the safety profile of atezolizumab is generally consistent across indications in the 15 studies evaluated. In addition, our findings corroborate with prior reviews which suggest that reported rates of irAEs with PD-(L)1 inhibitors are nominally lower than CTLA-4 inhibitors. In our analysis, there were no remarkable differences in the distribution of toxicity grades between indications, but some indication-specific differences regarding the type of irAE were seen across treatment arms, where pneumonitis mainly occurred in lung cancer, and hypothyroidism and rash had a higher prevalence in advanced renal cell carcinoma compared to all other indications. Results showed consistency of risk factors across indications and by toxicity grade. The strongest and most consistent risk factors were mostly organ-specific such as elevated liver enzymes for hepatitis and thyroid stimulating hormone (TSH) for thyroid toxicities.The main exception to this consistency of risk factors was for ethnicity, which was associated with rash, hepatitis and pneumonitis. Further understanding the impact of ethnicity on ICI associated irAEs is considered as an area for future research.

**Conclusions:** Overall, this analysis demonstrated that atezolizumab safety profile is consistent across indications, is clinically distinguishable from comparator regimens without checkpoint inhibition, and in line with literature, seems to suggest a nominally lower reported rates of irAEs vs CTLA-4 inhibitors. This analysis demonstrates several risk factors for irAEs by indication, severity and location of irAE, and by patient ethnicity. Additionally, several potential irAE risk factors that have been published to date, such as demographic factors, liver enzymes, TSH and blood cell counts, are assessed in this large-scale meta-analysis, providing a more consistent picture of their relevance. However, given the small effects size, changes to clinical management of irAEs associated with the use of Anti-PDL1 therapy are not warranted.
