## Supplementary material for "Baseline risk factors associated with immune related adverse events and atezolizumab": Supp table 2

### Sheet: Overall analysis
Effect	Rash				Hepatitis				Pneumonitis				Hypothyroidism				Hyperthyroidism
	Hazard Ratio	95%-CI lower	95%-CI upper	p-value (unadjusted)	Hazard Ratio	95%-CI lower	95%-CI upper	p-value (unadjusted)	Hazard Ratio	95%-CI lower	95%-CI upper	p-value (unadjusted)	Hazard Ratio	95%-CI lower	95%-CI upper	p-value (unadjusted)	Hazard Ratio	95%-CI lower	95%-CI upper	p-value (unadjusted)
Sex (F vs M)	1.03	0.93	1.13	0.619	1.05	0.92	1.2	0.461	0.66	0.5	0.86	0.002	1.37	1.18	1.6	<0.001	1.08	0.81	1.43	0.593
BMI (kg/m2)	1.09	1.04	1.13	<0.001	0.99	0.94	1.05	0.76	0.96	0.86	1.09	0.541	1.08	1.01	1.16	0.026	1.09	0.96	1.24	0.178
Age (years)	0.99	0.94	1.03	0.535	0.81	0.77	0.85	<0.001	1.06	0.93	1.21	0.358	0.97	0.9	1.04	0.334	0.88	0.78	1	0.042
