## Supplementary material for "Baseline risk factors associated with immune related adverse events and atezolizumab": Supp table 3

### Sheet: Sheet1
Association with rash:
Risk factor	HR	95%-CI lower	95%-CI upper	Nominal p-value	N	Events
NLR	0.93	0.88	0.99	0.0212	6681	1373
Platelet	0.94	0.9	0.99	0.0094	9476	2019
SII	0.97	0.93	1	0.067	6666	1371
Platelet (added to NLR)	1	0.94	1.05	0.8778	6666	1371
NLR (added to Platelet)	0.94	0.88	0.99	0.028	6666	1371
Association with hepatitis:
Risk factor	HR	95%-CI lower	95%-CI upper	Nominal p-value	N	Events
NLR	0.89	0.82	0.96	0.0024	6681	773
Platelet	0.95	0.9	1.02	0.1432	9476	1137
SII	0.93	0.89	0.98	0.0068	6666	771
Platelet (added to NLR)	0.97	0.9	1.05	0.5159	6666	771
NLR (added to Platelet)	0.89	0.82	0.96	0.0042	6666	771
Association with pneumonitis:
Risk factor	HR	95%-CI lower	95%-CI upper	Nominal p-value	N	Events
NLR	1.19	1.03	1.39	0.0226	6681	185
Platelet	0.93	0.82	1.05	0.244	9476	297
SII	1.04	0.94	1.15	0.4549	6666	184
Platelet (added to NLR)	0.89	0.76	1.04	0.1378	6666	184
NLR (added to Platelet)	1.22	1.04	1.42	0.012	6666	184
Association with hypothyroidism:
Risk factor	HR	95%-CI lower	95%-CI upper	Nominal p-value	N	Events
NLR	0.99	0.9	1.08	0.7592	6681	597
Platelet	1.08	1	1.17	0.0487	9476	765
SII	1.04	0.98	1.1	0.1956	6666	597
Platelet (added to NLR)	1.11	1.02	1.22	0.0189	6666	597
NLR (added to Platelet)	0.97	0.88	1.06	0.4711	6666	597
Association with hyperthyroidism:
Risk factor	HR	95%-CI lower	95%-CI upper	Nominal p-value	N	Events
NLR	0.77	0.65	0.92	0.0029	6681	176
Platelet	1.16	1.01	1.33	0.0398	9476	226
SII	0.93	0.84	1.04	0.2176	6666	176
Platelet (added to NLR)	1.14	0.97	1.34	0.1152	6666	176
NLR (added to Platelet)	0.76	0.64	0.9	0.0013	6666	176
